# Proteomic markers of colorectal cancer risk: results from the European Prospective Investigation into Cancer and Nutrition

**DOI:** 10.64898/2026.10.05.26364761

**Authors:** Matthew A Lee, Vivian Viallon, David C Muller, Ziqiao Wang, Neil Murphy, James Yarmolinsky, Amanda J. Cross, Pietro Ferrari, Paula Jakszyn, Mazda Jenab, P. Martijn Kolijn, Giovanna Masala, Domenico Palli, Salvatore Panico, Ulrike Peters, Carlotta Sacerdote, Karl Smith-Byrne, Ruth C Travis, Konstantinos K Tsilidis, Rosario Tumino, Bethany Van Guelpen, Roel Vermeulen, Monique Verschuren, Nicholas Wareham, Nilanjan Chatterjee, Elizabeth A Platz, Elio Riboli, Marc J. Gunter

## Abstract

1.

**Background:** Circulating proteins are promising biomarkers of colorectal cancer risk. Most studies combine colon and rectal cancer despite their biological differences.

**Objective:** To identify proteins associated with colorectal, colon, and rectal cancer risk and triangulate findings using cross-cohort confirmation and Mendelian randomisation (MR).

**Design:** We profiled 6,402 proteins, using the SomaScan 7K assay in a case-cohort study nested within the European Prospective Investigation into Cancer and Nutrition (EPIC; 658 colon and 319 rectal cancers). Cox models identified proteins associated with cancer risk at a false discovery rate <5%. Findings were confirmed in the Atherosclerosis Risk in Communities study (ARIC; SomaScan; 235 colon, 36 rectal) and UK Biobank (Olink Explore; 321 colon, 164 rectal). MR and genetic colocalisation evaluated potential causality.

**Results:** We identified 36 proteins associated with colorectal cancer, 50 with colon cancer, and 2 with rectal cancer; 20 of the 36 were also associated with colon cancer and none with rectal cancer, and no protein was associated with both sites. Seven of the 40 colon cancer proteins available in ARIC were confirmed, including COMP, MIC-1/GDF15, TFF3, and THIK. Of these, MIC-1/GDF15 and TFF3 were also confirmed in UK Biobank. COMP was inversely associated with colon cancer risk observationally and in MR analyses.

**Conclusion:** Colon and rectal cancers have different pre-diagnostic proteomic profiles, underlining the need for site-specific analyses. COMP, MIC-1/GDF15, and TFF3 were the most robustly supported biomarkers of colon cancer risk. Future work should prioritise experimental validation of these associations and use of repeated measures to define timing.

**Key messages:** What is already known on this topic: Circulating proteins have been linked to colorectal cancer risk, but few have been validated prospectively and most studies have combined colon and rectal cancer despite their recognised biological differences.

What this study adds: Colon and rectal cancers had distinct pre-diagnostic proteomic profiles with no overlapping associations, and the colorectal cancer signal was driven almost entirely by colon cancer. COMP, MIC-1/GDF15, and TFF3 were associated with colon cancer risk in EPIC and confirmed in independent cohorts, with genetic support for COMP.

How this study might affect research, practice or policy: Proteomic studies of colorectal cancer should be analysed by anatomical site, and COMP, MIC-1/GDF15, and TFF3 warrant experimental validation as markers of colon cancer risk.
