## Supplementary material for "Proteomic markers of colorectal cancer risk: results from the European Prospective Investigation into Cancer and Nutrition": Tables

### Sheet: INFO
T1	Baseline characteristics by cancer site. Characteristics are shown for each sex-combined analysis group. Continuous variables are reported as median (SD); categorical variables are reported as n (%), among cases unless otherwise indicated. Sex-specific groups are given in Supplementary Table 1.

### Sheet: T1
Characteristic	Colorectal	Colon	Rectal	Proximal colon	Distal colon
N total	5057	4742	4430	4404	4405
N case	977	658	319	303	304
Age (years)	66.66 (8.83)	66.92 (8.99)	65.86 (8.51)	69.00 (9.02)	65.16 (8.54)
Followup (years)	10.07 (4.44)	10.08 (4.46)	10.06 (4.40)	10.71 (4.17)	9.42 (4.60)
BMI (kg/m2)	26.55 (4.39)	26.55 (4.51)	26.57 (4.12)	26.49 (4.51)	26.70 (4.65)
Alcohol (g/day)	6.81 (21.49)	5.79 (20.19)	9.14 (23.79)	5.05 (20.66)	6.12 (19.64)
Smoking status: Never	431 (44.1%)	300 (45.6%)	131 (41.1%)	141 (46.5%)	133 (43.8%)
Smoking status: Former	320 (32.8%)	210 (31.9%)	110 (34.5%)	97 (32.0%)	98 (32.2%)
Smoking status: Smoker	226 (23.1%)	148 (22.5%)	78 (24.5%)	65 (21.5%)	73 (24.0%)
Physical activity status: Inactive	308 (31.5%)	220 (33.4%)	88 (27.6%)	108 (35.6%)	99 (32.6%)
Physical activity status: Moderately inactive	298 (30.5%)	213 (32.4%)	85 (26.6%)	93 (30.7%)	99 (32.6%)
Physical activity status: Moderately active	183 (18.7%)	116 (17.6%)	67 (21.0%)	50 (16.5%)	56 (18.4%)
Physical activity status: Active	175 (17.9%)	100 (15.2%)	75 (23.5%)	45 (14.9%)	48 (15.8%)
Physical activity status: Missing	13 (1.3%)	9 (1.4%)	4 (1.3%)	7 (2.3%)	2 (0.7%)
Education status: None	107 (11.0%)	62 (9.4%)	45 (14.1%)	27 (8.9%)	31 (10.2%)
Education status: Not specified	49 (5.0%)	35 (5.3%)	14 (4.4%)	16 (5.3%)	14 (4.6%)
Education status: Primary school completed	358 (36.6%)	249 (37.8%)	109 (34.2%)	106 (35.0%)	123 (40.5%)
Education status: Secondary school	151 (15.5%)	112 (17.0%)	39 (12.2%)	52 (17.2%)	51 (16.8%)
Education status: Technical/professional school	179 (18.3%)	113 (17.2%)	66 (20.7%)	63 (20.8%)	45 (14.8%)
Education status: Longer education (incl. University deg.)	133 (13.6%)	87 (13.2%)	46 (14.4%)	39 (12.9%)	40 (13.2%)
